# The impact of tuberculosis and its treatment on the lung and gut microbiota: A global systematic review, meta-analysis, and amplicon-based metagenomic meta-analysis

**DOI:** 10.1101/2025.08.25.25334361

**Authors:** Monica Mbabazi, David Patrick Kateete, Faith Nakazzi, Joanitah Nabwire Wandera, Naume Mutesi, Moses Ocan, Irene Andia Biraro, Andrew Abaasa, William Evan Johnson, Bryan Wee, Adrian Muwonge

**Author notes:** Corresponding authors (DPK); (AM); (MM). First authorship (Monica Mbabazi).

## Abstract

**Background:** Tuberculosis (TB) remains the leading cause of bacterial disease-related deaths worldwide. Historically, the Koch’s single-causative-agent model has shaped diagnostics, treatment, and prevention. However, metagenomic studies have unveiled the presence of a lung microbiome, which is disrupted by TB and its orally administered treatment, with downstream effects on the gut microbiome. These changes may hold diagnostic, prognostic, and control potential once better understood. Here, we systematically analyze 38 studies with 3,394 individuals with TB and health controls to assess global insights on the impact of TB and its treatment on lung and gut microbiome diversity, structure, and composition. A meta-analysis with 24 studies estimates this effect size, while a patient-level amplicon metagenomic meta-analysis with 1617 individuals with 1.3 billion reads validates these associations. This study followed PRISMA guidelines and a pre-registered PROSPERO protocol (CRD42022329763).

**Results:** The systematic review reveals no global consensus on TB’s impact on the lung microbial diversity, though most studies report reduced diversity. However, we estimate a 0.14–0.41 overall reduction in lung and gut diversity. Patient-level lung diversity analysis showed no significant differences overall (Shannon index), though TB was associated with reduced diversity in China, but not in South Africa. In contrast, in the gut TB was associated with higher diversity in most countries. The TB diagnostic value of the microbiome remains uncertain, as disease status accounts for only 0.8–9% of lung and 1.8–9% of gut microbiota variation. However, lung depletion of *Prevotella, Neisseria, Veillonella, Haemophilus, Fusobacterium, Pseudomonas, Streptococcus, Porphyromonas*, and *Treponema*, along with gut depletion of *Prevotella, Ruminococcus, Faecalibacterium, Clostridium, Roseburia, Rothia, Eubacterium, and Escherichia*. TB treatment is associated with a reduction in diversity of both lung and gut.

**Conclusion:** TB is generally linked to reduced microbial diversity in the lung, but not gut. In contrast, treatment consistently reduces diversity in both, depleting key core genera. These findings underscore the exploitable potential of the gut–lung axis to improve TB diagnostics and prognosis.
