## Supplemental excel for "The impact of tuberculosis and its treatment on the lung and gut microbiota: A global systematic review, meta-analysis, and amplicon-based metagenomic meta-analysis"

### Sheet: Sheet1
Study	Year_of_Publication	Country	Method	Region	Sample_size	Body_site	Sample_type	Pre_Post_TB_treatment	TB_Cases_and_Controls	Considered_HIV	Reported_shannon value	Study_Population	Study_title	Link to the Data	Accession_Numbers	Comment		Metadata available	File name
Ueckermann et al, 2022	2022	South Africa	Illumina	V3-V4	71	Lung	sputum	no	yes	yes	yes	3 groups of adults: Patients with HIV but no pulmonary disease(control cohort), Patients with HIV and pneumonia, Patients with HIV and TB	The lung microbiome in HIV-positive patients with active pulmonary tuberculosis	yes	https://doi.org/10.25403/UPresearchdata.19491317.v1			yes	Article_1
Cai et al, 2022	2022	China	Illumina	V1-V3	60	Lung	sputum	no	yes	no	yes	TB patients(rifampicin-resistant and rifampicin-sensitive) and Healthy controls	Airway microecology in rifampicin-resistant and rifampicin-sensitive pulmonary tuberculosis patients	yes	PRJNA837186
Luo et al, 2023	2023	China	Illumina-NovaSeq	V3-V4	53	Gut	stool	no	yes	no	yes	TB patients(ATB and LTB) and Healthy controls	The potential mechanism of the progression from latent to active tuberculosis based on the intestinal microbiota	no		Can be requested from the author
Y.Huang et al, 2022	2022	China	Illumina-Miseq	V3-V4	48	Nasopharyngeal	nasal swab	no	yes	no	yes	TB patients(ATB and LTB) and Healthy controls	Alterations in the nasopharyngeal microbiota associated with active and latent tuberculosis	yes	PRJNA674989
Ding et al, 2022	2022	China	Illumina-Miseq	V3-V4	30	Gut	stool	no	yes	no	yes	TB patients and Healthy controls	A metagenomic study of the gut microbiome in PTB'S disease	no		The provided link does not have data
Musisi et al, 2023	2023	Tanzania	Illumina	V3-V4	397	Lung	sputum	yes	no	no	yes	TB patients pre-treatment and during treatment	Effect of seven anti-tuberculosis treatment regimens on sputum microbiome: a retrospective analysis of the HIGHRIF studt 2 and PanACEA MAMS-TB clinical trials	yes	PRJNA729425	Looked at different TB regimens. We can only focus our analysis on the standard treatment.
Wang et al, 2022	2022	China	Illumina-NovaSeq	V3-V4	142	Gut	stool	no	yes	no	yes	TB patients, LTB individauls, and Healthy controls	Alterations in the Gut Microbiome of Indiviaduals With Tuberculosis of Different Disease States	yes	PRJNA795263
Ruiz-Tagle et al, 2023	2023	Chile	Illumina-Miseq	V1-V3	155	Nasopharyngeal	nasal swab	no	yes	no	yes	Household contacts of active TB followed up: no active TB, pre-TBI(IGRA negative at baseline but converted to positive at follow up), TBI (IGRA positive at baseline)	Reduced microbial diversity of the nasopharyngeal microbiome in household contacts with latent TB infection	yes	PRJEB61078			Not Complete	Not complete
N.Seraphin et al, 2023	2023	USA	Illumina-Miseq	V1-V2	12	Gut	stool	yes	yes	no	yes	Individuals with LTB who were candidates for TB preventive therapy, and Healthy contacts unexposed to rifamycin	Gut microbiome composition and diversity before, during, and two months after rifamycin-based tuberculosis preventive therapy	yes	PRJNA772261
Ye et al, 2022	2022	China	Illumina-NovaSeq	V4	132	Gut	stool	no	yes	no	yes	Healthy controls and patients with un treated active PTB	The correlation between dsyfunctional intestinal flora and pathology feature of patients with pulmonary tuberculosis	yes	PRJNA901399
Wu et al, 2023	2023	China	Illumina	shotgun	150	Gut	stool	yes	no	no	yes	Patients with rifampicin-resistant TB that did not recieve second-line drug therapy and those with resistant rifampicin that recieved second-line drugs	Effects of second-line anti-tuberculosis drugs on the intyestinal microbiota of patients with rifampicin-resistant tuberculosis	yes	PRJNA932263
Liu, 2023	2023		mNGS	shotgun	135	Lung	lung tissue	no	yes	no	yes	TB patients and nonTB (with other pulmonary diseases) patients	Microbiome Alteration in Lung Tissues of Tuberculosis Patients Revealed by Metagenomic Next-Generation Sequencing and Immune-Related Transcriptional Profile Indentified by Transcriptome Sequencing	yes	PRJNA978021	Shotgun data			excluded for only microbiome meta-analysis
Y.Huang et al, 2023	2023	China	Illumina-Miseq	V3-V4	60	Gut	stool	no	yes	no	yes	Patients with active TB, those with LTB, and Healthy controls	Alterations in the intestinal microbiota associated with active tuberculosis and latent tuberculosis infection.	no		Can be requesedt from the author
Wang S et al, 2021	2021	China	Ion S5TNXL	V3-V4	135	Gut	stool	no	yes	no	yes	Patients with untreated active TB and healthy controls	Characteristic gut microbiota and metabolic changes in patients with pulmonary tuberculosis	yes	PRJNA684468
M.Zhang et al, 2022	2022	China	Illumina-Miseq	V3-V4	67	Lung	BAL	yes	yes	no	yes	Treatment naive individuals with active TB(TBZ), LTB patients (LTBI), Healthy controls (HC), and TB patients with exposure to anti-TB therapy(TBM)	The Microbiota of Human Lung of Pulmonary Tuberculosis and the Alteration Caused by Anti-tuberculosis Drugs	yes	SRP368119
Xiao et al, 2022	2023	China	mNGS	shotgun	53	Lung	BAL	yes	yes	no	yes	Healthy controls, untreated TB patients, treated TB patients, individuals cured from TB	Insights Into the Unique Lung Microbiota Profile of Pulmonary Tuberculosis Patients Using Metagenomic Next-Generation Sequencing	yes	PRJNA655567				excluded for only microbiome meta-analysis
W. Shi et al, 2021	2021	China	Illumina-HiSeq	V3-V4	156	Gut	stool	yes	yes	no	yes	Treatment-naive TB patients and Healthy controls	Alterations of gut microbiota in patients with active pulmonary tuberculosis in China: a pilot study	no		39 TB patients had antibiotic exposure (2 months). The link to the raw data not given
Valdez-Palomares et al, 2021	2021	USA	Illumina-Miseq	V3-V4	45	Lung	sputum	no	yes	no	yes	Tuberculosis patients and healthy volunteers	Altered Microbial Composition of Drug-Sensitive and Drug-Resistant TB Patients Compared with Healthy Volunteers	no		Can be requested from the author
Luo et al, 2017	2017	China	Illumina-HiSeq	V4	57	Gut	stool	no	yes	no	yes	New TB and Recurrent TB and healthy controls	Alternation of Gut Microbiota in Patients with Pulmonary Tuberculosis	no		No link provided. To be requested from the author
C.C. Naidoo et al, 2021	2021	South Africa	Illumina-Miseq	V4	260	Gut and Lung	stool and sputum	no	yes	yes	no	TB cases, culture-negative symptomatic controls, and close contacts	Anaerobe-enriched gut microbiota predicts pro-inflammatory responses in pulmonary tuberculosis	yes	PRJNA664352	PRJNA664352: Under methods section			Available
F. Wipperman et al, 2017	2017	Haiti	Illumina-Miseq	16S	139	Gut	stool	yes	yes	no	yes	TB uninfected, LTB, on treatment, and Cured	Antibiotic treatment for Tuberculosis induces a profound dysbiosis of the microbiome that persists long after therapy is completed	no		Upon requesting from the authors
Cui et al, 2012	2012	China	Roche 454	V3	55	Lung	sputum	no	yes	no	yes	Pulmonary tuberculosis patients and Healthy participants	Complex sputum microbial composition in patients with pulmonary tuberculosis	yes	SRA051957	SRA051957
Hu, Y., et al, 2020	2020	China	Illumina-Miseq	V3-V4	175	Lung	BAL	no	yes	no	yes	Sputum-negative suspected TB, MTB-positive patients before and after negative conversion following two months TB-treatment	Distinct lung microbial community states in patients with pulmonary tuberculosis	no		controls are sputum-negative suspected TB
A. Maji et al, 2017	2017	India	Illumina-NextSeq	V3	12	Gut	stool	no	yes	no	yes	Patients with pulmonary TB and their household contacts	Gut microbiome contributes to impairment of immunity in pulmonary tuberculosis patients by alteration of butyrate and propionate producers	yes	SRP079687
Khaliq et al, 2021	2021	Pakistan	Illumina-Miseq	V4	82	Gut	stool	no	yes	no	yes	TB patients and Healthy controls	Gut microbiome dysbiosis and correlation with blood biomarkers in active-tuberculosis in endemic setting	no
Yoon et al, 2022	2021	Korea	Illumina-Miseq	V3-V4	17	Gut	stool	yes	yes	no	no	TB patients and controls	Gut Microbiome in Probable Intestinal Tuberculosis and Changes following Anti-Tuberculosis Treatment	no		On request from the authors
Cao et al, 2021	2021	China	Illumina-HiSeq	V3-V4	51	Gut	stool	yes	yes	no	no	TB patients followed during their treatment and Healthy Controls	Gut Mycobiota Dysbiosis in Pulmonary Tuberculosis Patients Undergoing Anti-Tuberculosis Treatment	yes	PRJNA715947
Wang J et al, 2020	2020	China		V3-V4	76	Gut	stool	yes	no	no	yes	MDR-TB treated group, MDR-TB recovered group, Untreated group	Long-Term Effects of Multi-Drug-Resistant Tuberculosis Treatment on Gut Microbiota and Its Health Consequences	yes	PRJNA553646	All seqs available
P. Krishna et al, 2016	2016	India	Ion PGM	V6-V7	41	Lung	sputum	no	yes	no	yes	Healthy volunteers and TB patients	Microbiome diversity in the sputum of patients with pulmonary tuberculosis	no		No data link
Sala C et al, 2020	2020	Switzerland, Italy, and Bangladesh	Illumina-MiSeq	V1-V2	30	Lung	sputum	no	yes	no	yes	Patients with TB or unrelated lung diseases and healthy donors	Multicenter analysis of sputum microbiota in tuberculosis patients	yes	PRJNA611472
Ding et al, 2021	2021	China	Ion Torrent	Shotgun	123	Lung	BAL	no	no	no	no	Bacteriologically confirmed TB and Bacteriologically Negative	Pathogen Metagenomics Reveals Distinct Lung Microbiota Signatures Between Bacteriologically Confirmed and Negative Tuberculosis Patients	yes	PRJCA005977	China-National Center for Bioinformation: https://bigd.big.ac.cn/gsa/browse/CRA004908.			excluded
Namasivayam et al, 2020	2020	Mali	Illumina-MiSeq	V4	51	Gut	stool	yes	yes	no	yes	Adult individuals with active pulmonary TB and healthy voluteers	Patients infected with Mycobacterium africanum versus Mycobacterium tuberculosis possess distinct intestinal microbiota	yes	PRJNA622267
Botero et al, 2014	2014	Columbia	Roche 454	V1-V2	12	Lung	Nasal, Oropharynx, and sputum	no	yes	no	yes	TB patients and Healthy controls	Respiratory tract clinical sample selection for microbiota analysis in patients with pulmonary tuberculosis	yes	PRJNA242354
Lin et al, 2021	2021	China	Illumina-MiSeq	V4-V5	165	Lung	sputum	no	no	no	no	Newly diagnosed cases of active TB (TB patients with anti-TB sensitivity, Monoresistance-Isoniazide, Monoresistance rifampin, multidrug resistance, and polyresistance)		no		No data link
Wu J et al, 2013	2013	China	Roche 454	V1-V2	104	Lung	sputum	no	yes	no	no	New TB patients, Recurrent TB, TB patients with treatment failure, and healthy controls	Sputum microbiota as a potential diagnostic marker for multidrug-resistant tuberculosismultidrug-resistant tuberculosis	yes	PRJNA215696				No sequences
Cheung MK et al, 2013	2013	China	Roche 454	V1-V2	36	Lung	sputum	no	yes	no	no	TB patients and controls	Sputum Microbiota in Tuberculosis as Revealed by 16S rRNA Pyrosequencing	yes	SRA058505
Kateete et al, 2021	2021	Uganda	Illumina-MiSeq	V3-V4	120	Lung	sputum	yes	no	yes	yes	Treatment-naive TB patients and followed them up	Sputum microbiota profiles of treatment‐naïve TB patients in Uganda before and during first‐line therapy	yes	PRJNA564562	Only 30 patients were followed up. In this analysis we can only consider 30			Data available
Hu et al, 2019	2019	China	Illumina	Shotgun	77	Gut	stool	no	yes	no	yes	TB patients and Healthy controls	The Gut Microbiome Signatures Discriminate Healthy From Pulmonary Tuberculosis Patients	yes	SRP118759				excluded for only microbiome meta-analysis
Ticlla et al, 2021	2021	Tanzania	Illumina-MiSeq	V3-V4	334	Lung	sputum	no	no	yes	no	Sputum smear positive adult TB patients (newly diagnosed patients)	The Sputum Microbiome in Pulmonary Tuberculosis and Its Association With Disease Manifestations: A Cross-Sectional Study	yes	PRJNA532879	Data available
